# Evaluation of polygenic score for hypertrophic cardiomyopathy in the general population and across clinical settings

**DOI:** 10.1101/2023.03.14.23286621

**Authors:** Sean L Zheng, Sean J Jurgens, Kathryn A McGurk, Xiao Xu, Chris Grace, Pantazis I Theotokis, Rachel J Buchan, Catherine Francis, Antonio de Marvao, Lara Curran, Wenjia Bai, Chee Jian Pua, Tang Hak Chiaw, Paloma Jorda, Marjon A van Slegtenhorst, Judith MA Verhagen, Andrew R Harper, Elizabeth Ormondroyd, Calvin WL Chin, Genomics England Research Consortium, HCM GWAS Collaborators, Antonis Pantazis, John Baksi, Brian P Halliday, Paul Matthews, Yigal M Pinto, Roddy Walsh, Ahmad S Amin, Arthur AM Wilde, Stuart A Cook, Sanjay K Prasad, Paul JR Barton, Declan P O’Regan, RT Lumbers, Anuj Goel, Rafik Tadros, Michelle Michels, Hugh Watkins, Connie R Bezzina, James S Ware

## Abstract

Hypertrophic cardiomyopathy (HCM) is an important cause of morbidity and mortality, with rare pathogenic variants found in about a third of cases (sarcomere-positive). Large-scale genome-wide association studies (GWAS) demonstrate that common genetic variation contributes substantially to HCM risk. Here, we derive polygenic scores (PGS) from HCM GWAS, and multi-trait analysis of GWAS incorporating genetically-correlated traits, and test their performance in the UK Biobank, 100,000 Genomes Project, and across clinical cohorts. Higher PGS substantially increases population risk of HCM, particularly amongst sarcomere-positive carriers where HCM penetrance differs 10-fold between those in the highest and lowest PGS quintiles. In relatives of HCM patients, PGS stratifies risks of developing HCM and adverse outcomes. Finally, PGS strongly predicts risk of adverse outcomes in HCM, with a 4 to 6-fold increase in death between cases in the highest and lowest PGS quintiles. These findings promise broad clinical utility of PGS in the general population, in cases, and in families with HCM, enabling tailored screening and surveillance, and stratification of risk of adverse outcomes.

---

Hypertrophic cardiomyopathy (HCM) is a primary cardiac disease characterized by excessive hypertrophy of the left ventricle with a population prevalence of 0.2%^1^. While many cases follow a benign course, HCM is an important cause of sudden cardiac death in young adults, and progressive disease is complicated by arrhythmia, stroke, and heart failure^2,3^. Although HCM has classically been considered a Mendelian disease, a causal rare variant is identified in only a third of cases^4,5^, with population studies highlighting the incomplete penetrance and variable expressivity of such variants^6,7^. Recent genome-wide association studies (GWAS) demonstrated that common variants contribute substantially to HCM risk (SNP *h*^*2*^ 0.29), identified many contributory loci, and highlighted the complex genetic architecture of HCM^8-10^. Polygenic scores (PGS) summarize the cumulative risk arising from common variants and may provide important utility for population risk prediction and prognostication^9,11^. Still, it remains unclear whether PGS can inform risk of HCM and clinical outcomes across broad clinical and population settings. The aim of this study is to develop and evaluate a PGS for HCM, assessing utility for stratification of both disease risk and severity in (1) individuals diagnosed with HCM, (2) relatives of affected individuals who would currently be recommended to undergo screening and long-term surveillance, and (3) the general population, including individuals carrying disease-associated rare variants such as those that might be identified as secondary findings.
