## Supplementary Tables for "Evaluation of polygenic score for hypertrophic cardiomyopathy in the general population and across clinical settings"

### Sheet: Contents
Contents
Table S1	Performance of different HCM PGS in UK Biobank
Table S2	Significant HCM PGS PheWAS associations
Table S3	Mendelian randomization of potentially causal risk factors for HCM
Table S4	HCM OR for a range of quantiles when comparing top with bottom and median quantiles in UK Biobank participants
Table S5	PGS association with cardiac magnetic resonance imaging traits in UK Biobank
Table S6	Comparison of CMR traits in top and bottom centiles in the UK Biobank
Table S7	PGS associations with CMR traits in UKB excluding participants with HCM
Table S8	CMR traits in SARC-PLP and SARC-Neg/top PGS percentile participants in the UKB
Table S9	PGS association with CMR traits in HCM cases in the UK Biobank

### Sheet: Table S1
Table S1: Performance of different HCM PGS in UK Biobank*
PGS Score	R2	AUROC	Per PGS SD	HCM OR
				Per PGS Decile	Top Decile vs. Median
PRS (GWAMA)	0.031	0.73	1.97	1.26	5.5
PRS (MTAG)	0.048	0.8	2.34	1.33	5.9
PRS excluding RBH (MTAG)	0.044	0.79	2.25	1.32	6.5
PRS excluding EMC (MTAG)	0.042	0.79	2.22	1.3	3.5
PRS excluding GeL (MTAG)	0.036	0.78	2.09	1.29	3.7
*Assessed in 343,182 UKB participants of unrelated White British ancestry
RBH - Royal Brompton Hospital, UK; EMC - Erasmus Medical Centre, NL; GeL - 100,000 Genomes Project

### Sheet: Table S2
Table S2: Significant HCM PGS PheWAS associations
Phenotype	Phecode	Included ICD-9 codes	Included ICD-10 codes	N cases	N controls	OR per PGS SD	P-value
Other hypertrophic cardiomyopathy	425.12	425.18	I42.2	309	368528	2.3	9.8x10-51
Hypertrophic obstructive cardiomyopathy	425.11	425.1, 425.11	I42.1	203	368528	2.23	1.4x10-31
Heart failure NOS	428.2	428.1, 428.9	I50, I50.1, I50.9	6298	363992	0.89	2.3x10-19
Hypertension	401	997.91	-	107539	266347	1.03	2.2x10-17
Essential hypertension	401.1	401, 401.1, 401.9	I10	107343	266347	1.03	2.3x10-17
Heart failure	428	428	-	9064	363992	0.92	3.1x10-16
Disorders of lipid metabolism	272	272	-	53226	320660	1.03	6.0x10-10
Hyperlipidaemia	272.1	272.4	E78.4, E78.5	52995	320660	1.03	6.8x10-10
Hypercholesterolaemia	272.11	272	E78.0	49086	320660	1.03	1.1x10-9
Congestive heart failure	428.1	398.91, 428	I50.0	4216	363992	0.93	8.2x10-7
Abnormal heart sounds	396	785.2, 785.3	R00, R01, R01.0, R01.1, R01.2	2550	358078	1.1	1.3x10-6
Type 2 diabetes	250.2	250, 250.02, 250.2, 250.22, 250.3, 250.32, 250.8, 250.82, 250.9, 250.92,	E11, E11.0, E11.6, E11.7, E11.8, E11.9, E13, E13.5, E13.6, E13.7, E13.8, E13.9, E14.9	26753	345062	1.03	2.4x10-6
Diabetes mellitus	250	250, 250.1, 250.2, 250.3, 250.4, 250.5, 250.6, 250.7, 250.8, 250.9	-	27652	345062	1.03	4.0x10-6
Other forms of chronic heart disease	414	429, 429.1, 429.5, 429.6, 429.8, 429.89, 429.9	I23.4, I23.5, I46.1, I51.1, I51.2, I51.5, I51.8, I51.9, I52	5521	330530	0.94	4.1x10-6
Secondary/extrinsic cardiomyopathy	425.2	425.7, 425.8, 425.9	I43, I43.8	31	368528	0.45	1.1x10-5

### Sheet: Table S3
Table S3: Mendelian randomization of potentially causal risk factors for HCM
Exposure	Study	Study year	Sample size	Population	Total SNPs	N SNPs*	MR P-value
Systolic blood pressure	International Consortium of Blood Pressure(1)	2018	757601	European	7088083	396	4.1x10-4
Diastolic blood pressure	International Consortium of Blood Pressure(1)	2018	757601	European	7160619	397	1.7x10-5
Body mass index	MRC IEU(2)	2021	461460	European	9851867	378	1.3x10-6
HbA1c	MAGIC(3)	2021	146806	European	30649064	228	0.75
LDL	Global Lipids Genetics Consortium(4)	2013	94595	European	2409690	71	0.74
HDL	Global Lipids Genetics Consortium(4)	2013	94595	European	2418527	86	0.34
* Number of SNPs used in MR after harmonisation of exposure and outcome instruments
References
1. Evangelou, E., Warren, H.R., Mosen-Ansorena, D. et al. Genetic analysis of over 1 million people identifies 535 new loci associated with blood pressure traits. Nat Genet 50, 1412–1425 (2018). https://doi.org/10.1038/s41588-018-0205-x
2. The MRC IEU OpenGWAS data infrastructure Ben Elsworth, Matthew Lyon, Tessa Alexander, Yi Liu, Peter Matthews, Jon Hallett, Phil Bates, Tom Palmer, Valeriia Haberland, George Davey Smith, Jie Zheng, Philip Haycock, Tom R Gaunt, Gibran Hemani bioRxiv 2020.08.10.244293; doi: https://doi.org/10.1101/2020.08.10.244293
3. Chen, J., Spracklen, C.N., Marenne, G. et al. The trans-ancestral genomic architecture of glycemic traits. Nat Genet 53, 840–860 (2021). https://doi.org/10.1038/s41588-021-00852-9
4. Global Lipids Genetics Consortium. Discovery and refinement of loci associated with lipid levels. Nat Genet 45, 1274–1283 (2013). https://doi.org/10.1038/ng.2797

### Sheet: Table S4
Table S4: HCM OR for a range of quantiles when comparing top with bottom and median quantiles in UK Biobank participants
Quantile	Top vs Bottom			Top vs Median
	OR	95% CI	P	OR	95% CI	P
2	5	2.8 to 9.2	1.46643e-07	-	-	-
3	6.5	3.6 to 11.9	1.29938e-09	2.7	2.0 to 3.6	8.4608e-11
4	7.7	4.2 to 14.2	4.08937e-11	3.2	2.4 to 4.3	5.23476e-14
5	9	4.9 to 16.5	1.40006e-12	3.7	2.7 to 5.0	3.11006e-17
10	13	7.1 to 24.1	2.7619e-16	5.3	3.9 to 7.3	4.79406e-25
20	17.6	9.4 to 32.9	2.86653e-19	7.3	5.2 to 10.2	1.13235e-30
50	25.3	13.2 to 48.5	3.26019e-22	10.3	7.0 to 15.0	1.10296e-32
100	36.6	18.6 to 72.2	2.92484e-25	14.5	9.5 to 22.2	3.46568e-35
N=343182

### Sheet: Table S5
Table S5: PGS association with cardiac magnetic resonance imaging traits in UK Biobank
Trait	Change per PGS SD	Pvalue
maxLVWT (mm)	0.13	1.1e-80
LV mass (g)	0.29	6e-05
LVEF (%)	0.57	2.7e-64
LVEDV(ml)	-2.03	1.2e-46
LVESV (ml)	-1.67	6.9e-80
LA volume (ml)	0.02	0.9
RVEDV (ml)	-1.08	2.3e-13
RVESV (ml)	-0.85	2.7e-22
RVEF (%)	0.26	1.1e-14
RA volume (ml)	-0.74	3.9e-07
Global radial strain	0.75	1.2e-62
Global longitudinal strain	-0.1	2e-10
Global circumferential strain	-0.39	6.2e-99
Longitudinal strain rate	0.01	1.1e-05
Radial strain rate	-0.09	2.2e-14
Global fractal dimension (mean)	0	1.6e-06
Basal fractal dimension (mean)	0	0.0085
Apical fractal dimension (mean)	0	1e-07
Basal fractal dimension (max)	0	0.15
Apical fractal dimension (max)	0	0.1
N=30663

### Sheet: Table S6
Table S6: Comparison of CMR traits in top and bottom centiles in the UK Biobank
Trait	Lowest Centile N	Highest Centile N	Lowest Centile Mean	Highest Centile Mean	P-value
maxLVWT (mm)	304	305	9.1	9.77	9e-09
LV mass (g)	304	305	85.64	86.33	0.82
LVEF (%)	304	305	57.69	61.32	2.7e-13
LVEDV(ml)	304	305	154.86	142.08	8.3e-08
LVESV (ml)	304	305	66.42	55.89	2.7e-10
LA volume (ml)	304	305	74.01	71.41	0.085
RVEDV (ml)	304	305	157.54	151.11	0.00031
RVESV (ml)	304	305	68.83	63.63	5.2e-06
RVEF (%)	304	305	56.76	58.22	0.0012
RA volume (ml)	304	305	88.87	83.96	0.0054
Global radial strain	304	305	43	47.01	2.6e-09
Global longitudinal strain	304	305	-18.09	-18.8	0.0042
Global circumferential strain	304	305	-21.03	-23.44	1.6e-17
Longitudinal strain rate	304	305	1.57	1.64	0.22
Radial strain rate	304	305	-5.42	-5.74	0.062
Mean global FD	304	305	1.17	1.17	0.066
Mean basal FD	304	305	1.19	1.18	0.16
Mean apical FD	304	305	1.14	1.13	0.09
Maximum basal FD	304	305	1.27	1.27	0.37
Maximum apical FD	304	305	1.21	1.21	0.49

### Sheet: Table S7
Table S7: PGS associations with CMR traits in UKB excluding participants with HCM
Trait	Change per PGS SD	P-value
maxLVWT (mm)	0.13	6.3e-84
LV mass (g)	0.24	0.0006
LVEF (%)	0.57	1.9e-64
LVEDV(ml)	-2.01	1.1e-45
LVESV (ml)	-1.66	7.9e-79
LA volume (ml)	0	1
RVEDV (ml)	-1.03	3.3e-12
RVESV (ml)	-0.83	4.4e-21
RVEF (%)	0.26	1.2e-14
RA volume (ml)	-0.72	8.4e-07
Global radial strain	-0.75	2.1e-62
Global longitudinal strain	-0.1	7.8e-11
Global circumferential strain	-0.39	1.5e-99
Longitudinal strain rate	0.01	8.1e-06
Radial strain rate	-0.09	1.4e-14
Global fractal dimension (mean)	0	1.3e-06
Basal fractal dimension (mean)	0	0.0095
Apical fractal dimension (mean)	0	8.1e-08
Basal fractal dimension (max)	0	0.19
Apical fractal dimension (max)	0	0.089

### Sheet: Table S8
Table S8: CMR traits in SARC-PLP and SARC-Neg/top PGS percentile participants in the UKB
Trait	SARC-PLP N	SARC-Neg/High PGS N	SARC-PLP Mean	SARC-Neg/High PGS Mean	P value
LV maximum wall thickness (mm)	53	342	10.81	10.12	0.015
LV global wall thickness (mm)	53	342	5.88	6.04	0.013
LV mass (g)	53	342	89.11	87.74	0.41
LV ejection fraction (%)	53	342	59.51	61.96	0.059
LV end-diastolic volume (ml)	53	342	146.66	135.49	0.11
LV end-systolic volume (ml)	53	342	60.26	52.28	0.085
LA volume (ml)	53	342	77.79	69.21	0.023
RV end-diastolic volume (ml)	53	342	147.31	145.95	0.5
RV end-systolic volume (ml)	53	342	60.43	60.29	0.21
RV ejection fraction (%)	53	342	59.33	58.99	0.12
RA volume (ml)	53	342	91.38	79.95	0.012
Negative global radial strain	53	342	45.56	48.78	0.069
Global longitudinal strain	53	342	-18.6	-18.72	0.83
Global circumferential strain	53	342	-22.18	-24.35	0.00034
Longitudinal strain rate	53	342	1.68	1.65	0.99
Radial strain rate	53	342	-5.61	-5.88	0.26
Global fractal dimension (mean)	53	342	1.18	1.16	0.0003
Basal fractal dimension (mean)	53	342	1.19	1.18	0.098
Apical fractal dimension (mean)	53	342	1.16	1.13	3.8e-05
Basal fractal dimension (maximum)	53	342	1.28	1.27	0.026
Apical fractal dimension (maximum)	53	342	1.24	1.2	0.003

### Sheet: Table S9
Table S9: PGS association with CMR traits in sarcomere-positive HCM cases in Royal Brompton Hospital, UK
CMR trait	Change per PGS SD	LCI	UCI	P-value
LV mass (g)	13.84	1.46	26.23	0.031
LV maximum wall thickness (mm)	1.62	0.61	2.63	0.0024
LV ejection fraction (%)	1.44	-0.68	3.57	0.19
LV end-diastolic volume (ml)	-0.44	-7.48	6.6	0.9
LV end-systolic volume (ml)	-2.52	-7.05	2.01	0.28
LVOT peak velocity (m/s)	0.29	-0.25	0.83	0.31
N=101
